# Diagnostic Performance of Doppler Ultrasound for Acute Appendicitis: A Systematic Review and Diagnostic Test Accuracy Meta-Analysis

**DOI:** 10.1101/2025.05.01.25326795

**Authors:** Javier Arredondo Montero, María Rico-Jiménez

## Abstract

This systematic review and diagnostic test accuracy meta-analysis evaluated the performance of Doppler ultrasound (DUS) for diagnosing acute appendicitis (AA) and its ability to distinguish complicated (CAA) from non-complicated acute appendicitis (NCAA). The review was registered in PROSPERO (CRD42025641841), and a comprehensive search was conducted across PubMed, Web of Science, Scopus, and Ovid. Twenty-one studies were included. Study quality was assessed using the QUADAS-2 tool. Continuous quantitative parameters were synthesized using random-effects models (REML) while diagnostic performance data were analyzed through hierarchical models. For Spectral Doppler parameters, PSV showed a pooled sensitivity of 94% [89–97] and specificity of 87% [71–95], while RI showed a pooled sensitivity of 81% [68–89] and specificity of 88% [73–95]. Color Doppler (CD) achieved a pooled sensitivity of 82% [70–90], specificity of 97% [–99], and AUC of 0.97 [0.95–0.98], with borderline evidence of small-study effects (Deeks’ test p = 0.08). Evidence for discriminating CAA from NCAA was limited and heterogeneous. Although DUS—particularly CD and SD— shows promising diagnostic performance for AA, its accuracy is likely overestimated due to moderate heterogeneity, retrospective designs, small-study effects (CD), and spectrum bias. Still, the consistently high estimates across modalities, combined with its radiation-free nature and wide availability, underscore its value as a complementary imaging tool. Until confirmed by large, prospective, multicenter studies with standardized protocols, DUS should be viewed as a promising option—especially in pediatric and radiation-sensitive populations—when the appendix is adequately visualized.

**Funding:** None.

**Registration:** PROSPERO (CRD42025641841).
