## Supplementary File 5 for "Diagnostic Performance of Doppler Ultrasound for Acute Appendicitis: A Systematic Review and Diagnostic Test Accuracy Meta-Analysis"

### Sheet: Hoja1
FULL DATASET
id	tp	fp	fn	tn	design	population	DOR (95%CI)
Quillin et al. (1992)(Color Doppler)	10	0	0	23	1	0	987 (18.3–53189)	CD
Quillin et al. (1994)(Color Doppler)	34	2	5	59	1	0	200.6 (36.89–1090.73)	CD
Quillin et al. (1995) (NCAA vs. CAA)(Color Doppler)	21	8	6	12	1	0	5.25 (1.47–18.77)	CD
Patriquin et al. (1996)(Color Doppler)	13	0	0	10	1	1	567 (10.36-31022.33)	CD, SD
Lim et al. (1996) (retrospective)(Color/Duplex Doppler)	44	0	6	20	0	1	280.7 (15.08-5223.61)	CD, DD, SD
Lim et al. (1996) (prospective)(Color/Duplex Doppler)	10	0	0	16	1	1	693 (12.75-37671.68)	CD, DD, SD
Pinto et al. (1998) (Color Doppler)	21	0	9	66	1	1	301 (16.81-5389.72)	CD
Pinto et al. (1998) (Power Doppler)	28	0	2	66	1	1	1516.2(70.52-32595.39)	PD
Gutierrez et al. (1999) (Color Doppler)	10	2	8	105	1	1	65.63 (12.23–352.05)	CD
Kessler et al. (2003)(Color Doppler)	28	2	26	47	1	1	25.31 (5.58–114.84)	CD
Incesu et al. (2004)(Power Doppler)	26	1	9	14	1	1	40.44 (4.64–352.73)	PD
Incesu et al. (2004)(Contrast-Enhanced Power Doppler)	35	1	0	14	1	1	686.33 (26.39-17850.76)	CEPD
Baldisserotto et al. (2006)(Color Doppler)(If 3-4 px and >4 px considered diagnostic for AA)	15	4	9	19	1	0	7.92 (2.03–30.8)	CD
Baldisserotto et al. (2006)(Color Doppler)(If any px considered diagnostic for AA)	22	9	2	14	1	0	17.11 (3.21–91.11)	CD
Gaitini et al. (2007)(Color Doppler)	66	9	23	303	0	1	96.61 (42.75–218.33)	CD
Xu et al. (2016)(Color Doppler)(Type 2 flow considered diagnostic for AA)	20	3	15	56	0	1	24.89 (6.51–95.11)	CD, SD
Xu et al. (2016)(Color Doppler)(Absent flow considered diagnostic for excluding AA)	28	10	31	25	0	1	2.26 (.92–5.52)	CD, SD
Daga et al. (2017)(Color Doppler)(If increased Doppler flow is considered diagnostic for AA)	64	0	21	0	0	1	3 (0.06-155.84)	CD
Daga et al. (2017)(Color Doppler)(If any Doppler flow is considered diagnostic for AA)	79	0	6	0	0	1	12.23 (0.22-2.21)	CD
Xu et al. (2017)(NCAA vs. CAA)(Color Doppler)(If 3 mm of contiguous CD is considered diagnostic for CAA)	8	24	24	63	0	1	.88 (.35–2.21)	CD
Uzunosmanoğlu et al. (2017)(Color Doppler)	43	2	3	12	1	1	86 (12.86–575.11)	CD
Shin et al. (2017)(Spectral Doppler)(PSV)	32	3	4	54	0	1	144 (30.27–684.95)	SD
Shin et al. (2017)(Spectral Doppler)(RI)	23	2	13	55	0	1	48.65 (10.16–232.99)	SD
Aydin et al. (2019)(Color Doppler/Power Doppler)	90	10	52	107	0	1	18.52 (8.9–38.53)	CD,PD
Bakhshandeh et al. (2022)(Spectral Doppler)(PSV)	90	3	5	54	0	1	324 (74.45–1410)	SD
Bakhshandeh et al. (2022)(Spectral Doppler)(RI)	86	8	9	49	0	1	58.53 (21.21–161.49)	SD
El-Aleem et al. (2024)(Spectral Doppler)(PSV)	59	6	1	18	1	1	177 (19.97–1568.67)	SD
El-Aleem et al. (2024)(Spectral Doppler)(RI)	50	5	10	19	1	1	19 (5.74–62.86)	SD
Saini et al. (2024)(Spectral Doppler)(PSV)	17	10	1	12	1	1	20.4 (2.3–181.27)	SD
Saini et al. (2024)(Spectral Doppler)(RI)	15	9	3	13	1	1	7.22 (1.61–32.46)	SD
Anuj et al.(2025)(Spectral Doppler)(PSV)	21	3	4	33	1	1	57.75 (11.73–284.28)	SD
Anuj et al.(2025)(Spectral Doppler)(RI)	16	2	9	34	1	1	30.22 (5.84–156.33)	SD
ALL DOPPLER META-ANALYSIS DATASET
id	tp	fp	fn	tn
Quillin et al. (1992)(Color Doppler)	10	0	0	23	1	0		CD
Quillin et al. (1994)(Color Doppler)	34	2	5	59	1	0		CD
Patriquin et al. (1996)(Color Doppler)	13	0	0	10	1	1		CD, SD
Lim et al. (1996) (retrospective)(Color Doppler)	44	0	6	20	0	1		CD, DD, SD
Lim et al. (1996) (prospective)(Color Doppler)	10	0	0	16	1	1		CD, DD, SD
Pinto et al. (1998) (Color Doppler)	21	0	9	66	1	1		CD
Pinto et al. (1998) (Power Doppler)	28	0	2	66	1	1		PD
Gutierrez et al. (1999) (Color Doppler)	10	2	8	105	1	1		CD
Kessler et al. (2003)(Color Doppler)	28	2	26	47	1	1		CD
Incesu et al. (2004)(Power Doppler)	26	1	9	14	1	1		PD
Baldisserotto et al. (2006)(Color Doppler)(If any pixel is considered diagnostic for AA)	22	9	2	14	1	0		CD
Gaitini et al. (2007)(Color Doppler)	66	9	23	303	0	1		CD
Xu et al. (2016)(Color Doppler)(If type 2 flow is considered diagnostic for AA)	20	3	15	56	0	1		CD, SD
Uzunosmanoglu et al. (2017)(Color Doppler)	43	2	3	12	1	1		CD
Shin et al. (2017)(Spectral Doppler)(PSV)	32	3	4	54	0	1		SD
Shin et al. (2017)(Spectral Doppler)(RI)	23	2	13	55	0	1		SD
Aydin et al. (2019)(Color Doppler/Power Doppler)	90	10	52	107	0	1		CD,PD
Bakhshandeh et al. (2022)(Spectral Doppler)(PSV)	90	3	5	54	0	1		SD
Bakhshandeh et al. (2022)(Spectral Doppler)(RI)	86	8	9	49	0	1		SD
El-Aleem et al. (2024)(Spectral Doppler)(PSV)	59	6	1	18	1	1		SD
El-Aleem et al. (2024)(Spectral Doppler)(RI)	50	5	10	19	1	1		SD
Saini et al. (2024)(Spectral Doppler)(PSV)	17	10	1	12	1	1		SD
Saini et al. (2024)(Spectral Doppler)(RI)	15	9	3	13	1	1		SD
Anuj et al.(2025)(Spectral Doppler)(PSV)	21	3	4	33	1	1		SD
Anuj et al.(2025)(Spectral Doppler)(RI)	16	2	9	34	1	1		SD
SPECTRAL DOPPLER META-ANALYSIS DATASET
id	tp	fp	fn	tn
Shin et al. (2017)(Spectral Doppler)(PSV)	32	3	4	54	0	1		SD
Shin et al. (2017)(Spectral Doppler)(RI)	23	2	13	55	0	1		SD
Bakhshandeh et al. (2022)(Spectral Doppler)(PSV)	90	3	5	54	0	1		SD
Bakhshandeh et al. (2022)(Spectral Doppler)(RI)	86	8	9	49	0	1		SD
El-Aleem et al. (2024)(Spectral Doppler)(PSV)	59	6	1	18	1	1		SD
El-Aleem et al. (2024)(Spectral Doppler)(RI)	50	5	10	19	1	1		SD
Saini et al. (2024)(Spectral Doppler)(PSV)	17	10	1	12	1	1		SD
Saini et al. (2024)(Spectral Doppler)(RI)	15	9	3	13	1	1		SD
Anuj et al.(2025)(Spectral Doppler)(PSV)	21	3	4	33	1	1		SD
Anuj et al.(2025)(Spectral Doppler)(RI)	16	2	9	34	1	1		SD
COLOR DOPPLER META-ANALYSIS DATASET
id	tp	fp	fn	tn
Quillin et al. (1992)(Color Doppler)	10	0	0	23	1	0		CD
Quillin et al. (1994)(Color Doppler)	34	2	5	59	1	0		CD
Patriquin et al. (1996)(Color Doppler)	13	0	0	10	1	1		CD, SD
Lim et al. (1996) (retrospective)(Color Doppler)	44	0	6	20	0	1		CD, DD, SD
Lim et al. (1996) (prospective)(Color Doppler)	10	0	0	16	1	1		CD, DD, SD
Pinto et al. (1998) (Color Doppler)	21	0	9	66	1	1		CD
Gutierrez et al. (1999) (Color Doppler)	10	2	8	105	1	1		CD
Kessler et al. (2003)(Color Doppler)	28	2	26	47	1	1		CD
Baldisserotto et al. (2006)(Color Doppler)(If any pixel is considered diagnostic for AA)	22	9	2	14	1	0		CD
Gaitini et al. (2007)(Color Doppler)	66	9	23	303	0	1		CD
Xu et al. (2016)(Color Doppler)(If type 2 flow is considered diagnostic for AA)	20	3	15	56	0	1		CD, SD
Uzunosmanoglu et al. (2017)(Color Doppler)	43	2	3	12	1	1		CD
Aydin et al. (2019)(Color Doppler/Power Doppler)	90	10	52	107	0	1		CD,PD
